# Benchmark of thirteen bioinformatic pipelines for metagenomic virus diagnostics using datasets from clinical samples

**DOI:** 10.1101/2021.05.04.21256618

**Authors:** Jutte J.C. de Vries, Julianne R. Brown, Nicole Fischer, Igor A. Sidorov, Sofia Morfopoulou, Jiabin Huang, Bas B. Oude Munnink, Arzu Sayiner, Alihan Bulgurcu, Christophe Rodriguez, Guillaume Gricourt, Els Keyaerts, Leen Beller, Claudia Bachofen, Jakub Kubacki, Samuel Cordey, Florian Laubscher, Dennis Schmitz, Martin Beer, Dirk Hoeper, Michael Huber, Verena Kufner, Maryam Zaheri, Aitana Lebrand, Anna Papa, Sander van Boheemen, Aloys C.M. Kroes, Judith Breuer, F. Xavier Lopez-Labrador, Eric C.J. Claas, on behalf of the ESCV Network on Next-Generation Sequencing

## Abstract

Metagenomic sequencing is increasingly being used in clinical settings for difficult to diagnose cases. The performance of viral metagenomic protocols relies to a large extent on the bioinformatic analysis. In this study, the European Society for Clinical Virology (ESCV) Network on NGS (ENNGS) initiated a benchmark of metagenomic pipelines currently used in clinical virological laboratories.

**Methods:** Metagenomic datasets from 13 clinical samples from patients with encephalitis or viral respiratory infections characterized by PCR were selected. The datasets were analysed with 13 different pipelines currently used in virological diagnostic laboratories of participating ENNGS members. The pipelines and classification tools were: Centrifuge, DAMIAN, DIAMOND, DNASTAR, FEVIR, Genome Detective, Jovian, MetaMIC, MetaMix, One Codex, RIEMS, VirMet, and Taxonomer. Performance, characteristics, clinical use, and user-friendliness of these pipelines were analysed.

**Results:** Overall, viral pathogens with high loads were detected by all the evaluated metagenomic pipelines. In contrast, lower abundance pathogens and mixed infections were only detected by 3/13 pipelines, namely DNASTAR, FEVIR, and MetaMix. Overall sensitivity ranged from 80% (10/13) to 100% (13/13 datasets). Overall positive predictive value ranged from 71-100%. The majority of the pipelines classified sequences based on nucleotide similarity (8/13), only a minority used amino acid similarity, and 6 of the 13 pipelines assembled sequences *de novo*. No clear differences in performance were detected that correlated with these classification approaches. Read counts of target viruses varied between the pipelines over a range of 2-3 log, indicating differences in limit of detection.

**Conclusion:** A wide variety of viral metagenomic pipelines is currently used in the participating clinical diagnostic laboratories. Detection of low abundant viral pathogens and mixed infections remains a challenge, implicating the need for standardization and validation of metagenomic analysis for clinical diagnostic use. Future studies should address the selective effects due to the choice of different reference viral databases.
