## Supplemental S2-4 for "Benchmark of thirteen bioinformatic pipelines for metagenomic virus diagnostics using datasets from clinical samples"

### Sheet: SuppS2 Target viruses
Supplementary table 2. Read counts, genome coverage (% or nt), and sensitivity of PCR positive target viruses detected by mNGS per classification tool (details of the pipeline can be found in table 1)
NR; not reported, NA; not applicable; * calculations on virus hit level: see S4.
		Encephalitis							Respiratory disease						Fever		Number of samples correctly positive (mixed infections counted as single) out of 13 samples*	Overall sensitivity [%], sample level
Samples		1	2	3	4	5	6	7	8	9	10	11		12	13
		CSF	CSF	CSF	CSF	Brain biopsy	Brain biopsy	Brain biopsy	NP swab	NP swab	NP swab	BAL		Nasal wash	Plasma
			Capture probes	Capture probes	Capture probes							(mixed infection)			(mixed infection)
		s019	s032	s001	s010	meta1	meta2	meta3	s014	s054	s106	s063		s080	s021
PCR		HHV-6(A)	HHV-6(B)	Enterovirus	EBV	Mumps	CoV-OC43	Astrovirus VA1	Inf-A	PIV-3	CoV-NL63	CoV-NL63	CoV-HKU-1	CoV-HKU-1	Adeno-virus	EBV
Cq-value		25.9	24.6	26.3	29.1	23.8	24	25	24.8	31.5	28.6	24.2	28.3	24.4	28.8	32.8
Total no of read pairs available (before QC)		801745	308683	3967610	47179	1113771	1893874	1496000	7456085	363704	635559	119928		441925	1094179
Genome size (bp)		159321	162114	7413	171657	15375	30746	6586	982	15431	27469	27535	29695	29695	33763	7413
Genome size based on NCBI GenBank isolate		X83413.1	NC_000898	HM777023	AY961628.3	KX223397	KU131570.1	NC_013060.1	U65577.1	MH330335.1	JQ765569.1	DQ445912.1	KF686344.1	KF686344.1	AM749299.1	HM777023
Centrifuge	Read count (not normalized)	156	28457	17823	26361	81692	1722151	1361	563	59	1401	7377	0	2078	109	22	12	92.3077
	Total no. of reads downloaded (pairs)	801745	308683	3967610	4717902	113771	1893874	1549698	7456085	363704	635559	119928		441925	1094179
	Total no. of reads after QC (pairs)	108704	88686	2308806	3195904	275708	1809471	260847	7203845	284749	454476	54035		324522	202346
	RPKM (pairs)	9.00754	1979.31	1041.36	48.0515	19271.5	30955	792.229	79.5852	13.4275	112.224	4958.15	0	215.634	15.9548	14.6668
	Genome coverage	NR	NR	NR	NR	NR	NR	NR	NR	NR	NR	NR	NR	NR	NR	NR
DAMIAN	Read count (not normalized)	0	31806	232112	96	199950	2351195	2244	818	20	2291	11421	0	2552	2	0	10	76.9231
	Total no. of reads downloaded (pairs)	801745	308683	3967610	4717902	1113771	1893874	1496000	7456085	363704	635559	119928		441925	1094179
	Total no. of reads after QC (pairs)	NR	NR	NR	NR	1113770	1893873	NR	NR	NR	NR	NR		NR	NR
	RPKM (pairs)	0	635.588	7891.77	0.118539	11676.4	40378.4	227.756	111.72	3.56359	131.228	3458.59	0	194.468	0.0541378	0
	Genome coverage	0,03% (by mapping)	0.706	0.873	2.2%	0.99	1	1	1	0.056	0.936	0.98	NA	0.98	1,2%	NA
DIAMOND	Read count (not normalized)	8	64769	425404	23458	209350	242605	2673	1097	43	2727	14196	0	3698	134	0	11	84.6154
	Total no. of reads downloaded	1603490	617366	7935220	9435804	2227542	3787748	3099396**	14912170	727408	1271118	239856		883850	2188358
	Total no. of reads after QC	142520	132852	4074892	5818638	1249182	3761100	1089706	14081488	524298	679794	51122		521796	260258
	RPKM	0.352323	3007.31	14082.9	23.4859	10900.1	2097.96	372.45	79.3317	5.31491	146.038	10084.9	0	238.662	15.2496	0
	Coverage	1.9e-05	0.89	1	0.0943935	1	NR	NR	100% max, for certain segments	NR	0.98	1	NA	0.83	0.001156	NA
DIAMOND pipeline 3A (see table 1)	Read count (not normalized)	0	71044	413537	23458	NR	NR (not analyzed)	NR (not analyzed)	5977	29	1938	13235	0	4623	4314	0
	Total no. of reads downloaded	NR	NR	NR	NR	NR	NR	NR	NR	NR	NR	NR		NR	NR
	Total no. of reads after QC	16292	113578	3247871	5163710	NR	NR (not analyzed)	NR (not analyzed)	13769327	353759	382317	16707		221483	33711
	RPKM	0	3858.45	17176	26.4647	NR	NR (not analyzed)	NR (not analyzed)	442.037	5.31247	184.539	28770	0	702.911	3790.25	0
	Coverage	NR	NR	NR	NR	NR	NR	NR	NR	NR	NR	NR	NA	NR	NR	NA
DNAstar	Read count (not normalized)	126	14415	59954	2870	21204	93498	2788	256	22	2141	12184	37	2469	168	5	13	100
	Total no. of reads downloaded (pairs)	NR	NR	NR	NR	NR	NR	NR	NR	NR	NR	NR	NR	NR	NR	NR
	Total no. of reads after QC (pairs)	NR	NR	NR	NR	NR	NR	NR	NR	NR	NR	NR	NR	NR	NR	NR
	RPKM	NR	NR	NR	NR	NR	NR	NR	NR	NR	NR	NR	NR	NR	NR	NR
	Coverage	6.57%	0.89	59.1% echovirus	7.7%	1	96.2%	1	19.4-95.8% per segment	13.4%	98.5%	1	0.03	95.1	30.6%	0.17%
FEVIR	Read count (not normalized)	28	4435	651	729	82077	485670	1928	503	39	1255	9730	11	952	32	2	13	100
	Total no. of reads downloaded	1603490	617366	7935220	9435804	1113771	1893874	1496653	7456085	363704	635559	119928		441925	2188358
	Total no. of reads after QC	884344	157740	3584034	5145316	984566	1880995	1402805	6025842	295252	531582	105258		359595	806510
	RPKM	0.19873	173.433	24.5028	0.82538	5422.02	8397.79	208.683	85.0039	8.56008	85.947	3357.16	3.51928	89.1538	1.17517	0.334523
	Coverage	3301 nt	110970 nt	2265 nt	34553 nt	15135 nt	30648 nt	6567 nt	11811 nt	3993 nt	26724 nt	27519 nt	1116 nt	26771 nt	3986 nt	300 nt
Genome Detective	Read count (not normalized)	14	20948	419202	29141	204908	3492623	2732	1096	0	2671	14429	0	3915	91	16	11	84.6154
	Total no. of reads downloaded	1603490	617366	7935220	9435804	1455332	3684810	750178	14912170	727408	1271118	239856		883850	2188358
	Total no. of reads after QC	21812	100352	3329844	5308864	541264	3555430	364664	14193782	532340	775128	64430		571802	27928
	RPKM	4.02865	1287.64	16982.6	31.9773	24622.6	31950	1137.54	78.6323	0	125.446	8133.23	0	230.57	96.5074	77.2834
	Coverage	0.57%	27.86%	92.79%	13.61%	99.97%	99.84%	99.68%	82.52-99.50% per segment	NA	92.29%	99.91%	NA	89.44	7.97%	0.55%
Jovian	Read count (not normalized)	0	55429	405127	29711	124801	710964	2430	1040	54	2527	13305	0	3707	125	0	10	76.9231
	Total no. of reads downloaded	1603490	617366	7935220	9435804	2227542	3787748	3099396	14912170	727408	1271118	239856		883850	2188358
	Total no. of reads after QC	24989	173397	3370934	5302554	352078	3575243	95969	13810173	510267	703267	39145		535646	39701
	RPKM	0	1971.85	16212.4	32.6415	23054.9	6467.75	3844.62	76.6872	6.85807	130.81	12343.9	0	233.057	93.254	0
	Coverage	NA	~60%	~100%	~10%	~100%	~100%	~95-100%	1	10-20%	80-90%	~100%	NA	~70-80%	~10%	NA
MetaMIC	Read count (not normalized)	0	9008	191151	35709	182244	3271927	1459	764	80	1823	92221	10, below reporting threshold	2476	79	9,below reporting threshold	10	76.9231
	Total no. of reads downloaded	NR	NR	NR	NR	NR	NR	NR	NR	NR	NR	NR	NR	NR	NR	NR
	Total no. of reads after QC	NR	NR	NR	NR	NR	NR	NR	NR	NR	NR	NR	NR	NR	NR	NR
	RPKM	NR	NR	NR	NR	NR	NR	NR	NR	NR	NR	NR	NR	NR	NR	NR
	Coverage	NR	NR	NR	NR	NR	NR	NR	NR	NR	NR	NR	NR	NR	NR	NR
MetaMix	Read count (not normalized)	230	38981	147900	33566	153230	291277	2423	1087	96	2646	13705	11	3778	423	20	13	100
	Total no. of reads downloaded	1603490	617366	7935220	9435804	55486495	31913066	57673756	14912170	727408	1271118	239856		883850	2188358
	Total no. of reads after QC	206262	186520	4202294	6250730	54662597	31022080	57020917	14536254	582484	956998	124144		673364	396336
	RPKM	6.99899	1289.16	4747.75	31.2829	182.322	305.384	6.45205	76.1492	10.6805	100.655	4009.3	2.9839	188.942	31.6108	6.80726
	Coverage	0.1	0.9	1	0.48	1	1	1	0.98	0.36	0.98	1	0.07	0.95	0.36	0.01
One Codex	Read count (not normalized)	0	4540	8580	52447	13511	295679	174	0	118	2687	14104	0	4133	541	100	10	76.9231
	Total no. of reads downloaded	1603490	617366	7935220	9425804	2227542	3787748	1496653	14912170	727408	1271118	239856		883850	2188358
	Total no. of reads after QC	1603490	617366	7935214	9435804	2227542	3787748	1496653	14912170	727408	1271118	239856		883850	2188358
	RPKM	0	45.362	145.859	32.3803	394.5	2538.93	17.6525	0	10.5126	76.9554	2135.53	0	157.472	7.32214	6.16435
	Coverage	NR	NR	NR	NR	NR	NR	NR	NR	NR	NR	NR	NR	NR	NR	NR
RIEMS	Read count (not normalized)	0**	29747	215000	57563	106785	180193	1421	2510	60	1422	7634	0***	2059	325	16600	11	84.6154
	Total no. of reads downloaded (pairs)	801746	308685	3967611	4717902	1113775	1893875	NR	7456087	363705	635558	119930		441926	1094179
	Total no. of reads after QC	545732	100155	2130258	3026947	1039602	1892709	NR	7451376	359349	634932	117484		439007	554811
	RPKM	#VALUE!	1832.1	13614.8	110.784	6680.79	3096.46		343.025	10.8203	81.5323	2359.87	0	157.943	17.3499	4036.17
	Coverage	partial	partial	1	complete	1	1	NR	~100%	low	complete	complete	NA	~100%	partial	partial
Taxonomer	both SE Read count (not normalized)	286	54802	423828	51271	166339	173051	181	1072	66	850	4512	0	1381	752	0	11	84.6154
	Total no. of reads downloaded (R1+R2)	1604000	618000	7800000	9400000	2200000	2200000	30000000	14600000	728000	1272000	884000		22200000	2000000
	Total no. of reads after QC (R1+R2)	427000	327000	5300000	8400000	276000	276000	545000	11200000	308000	470000	220000		17800000	809000
	RPKM	4.20402	1033.78	10787.5	35.5575	39198.5	20392.8	50.4267	97.4687	13.8867	65.8382	744.837	#DIV/0!	2.6127	27.5314	0
	SE Coverage	NR	NR	NR	NR	NR	NR	NR	NR	NR	NR	NR	NR	NR	NR	NR
VirMet	Read count, single (not normalized)	56	26115	26115	26010	102346	1785568	1321	546	54	1421	7058	0	1904	96	7	12	92.3077
	RPKM (participant)	0.9	586	7636	32	13446	30648	151	5.48	12.35	109.12	4287	0	192.34	3.9	0.1
	Coverage	NR	NR	NR	NR	NR	NR	NR	NR	NR	NR	NR	NR	NR	NR	NR
*Undefined= positive but read count unavailable
SE single end read count (no paired input option)
**151 reads HHV-6A detected but not reported
*** 5 reads HKU-1 detected but not reported

### Sheet: SuppS3 Classif. level
Supplementary table 3. Taxonomic classification level as reported per pipeline for PCR positive target viruses (see figure 3). Neg; negative: target virus not detected (any level). Mixed infections: only the most abundant pathogen is scored for this purpose.
Level labeling based on ICTV, and NCBI's Taxonomy Browser for classification levels deeper than species/ typing.
	Centrifuge	DAMIAN	DIAMOND	DNAstar	Fevir	GenomeDetective	Jovian	MetaMIC	MetaMix	OneCodex	RIEMS	Taxonomer	VirMet
species	13	2	8	10	12	11	8	6	10	10	11	9	11
serotype	0	3	3	2	0	0	3	3	1	0	0	2	2
strain	0	0	1	1	1	0	1	1	1	0	0	0	0
isolate	0	7	0	0	0	1	0	1	1	0	0	0	0
cs001	Enterovirus B	Enterovirus B84; Echovirus E18	Echovirus E18	Human Enterovirus B (most likely Echovirus E18)	Enterovirus B	Enterovirus B	Enterovirus B, E18	Echovirus E18	Enterovirus E18	Enterovirus B	Human enterovirus	Enterovirus E18	Enterovirus B (Echovirus E18)
cs010	Human gammaherpesvirus 4	EBV	human gammaherpesvirus 4 (EBV)	Human Gammaherpesvirus 4 (EBV)	Human gammaherpesvirus 4	Human gammaherpesvirus 4	Human gammaherpesvirus 4 (EBV)	EBV	Human herpesvirus 4	Human gammaherpesvirus 4	Human gammaherpervirus 4	neg	Human gammaherpesvirus 4
cs014	Influenza A virus	Influenza A, H3N2	Influenza H3N2, Influenza A virus	Influenzavirus A (seg.1,2,3,5)	Influenza A virus	Influenza A virus (A/New York/392/2004(H3N2)) (segment 1	Influenza A H3N2	H3N2 (A/Hiroshima/52/2005)	Influenza A virus (A/New York/392/2004(H3N2))	neg	Influenza A virus	Influenza virus A (H3N2)	Influenza A virus
cs019	Human betaherpesvirus 6A	neg, HHV-6A by mapping	Human herpesvirus 6A	Human Betaherpesvirus 6A	Human betaherpesvirus 6A	Human betaherpesvirus 6A	neg	neg	Human herpesvirus 6A	neg	neg	Human herpesvirus 6A	Human betaherpesvirus 6A
cs021 (mixed but only main pathogen scored for this purpose)	Human mastadenovirus A	Human adenovirus type 12	Human adenovirus 31, Human mastadenovirus A	Human Adenovirus 31	Human mastadenovirus A	Human mastadenovirus A	Human adenovirus 31	Human mastadenovirus A 31 or 61 (uncertain)	Human mastadenovirus A	Human mastadenovirus A	Human mastadenovirus A	neg	Human mastadenovirus A (Human adenovirus 31)
cs032	Human betaherpesvirus 6B	HHV6B	Human betaherpesvirus 6B	Human Betaherpesvirus 6B	Human betaherpesvirus 6B	hu herpesvirus 6B	Human betaherpesvirus 6B	HHV6B	Human herpesvirus 6B	Human betaherpesvirus 6B	Human betaherpesvirus 6	Human betaherpesvirus 6B	Human betaherpesvirus 6B
cs054	Human respirovirus 3	Human respirovirus 3 isolate HPIV3/VietNam/094/2010 1 contig 423nt; 99.76% sequ. Id Human respirovirus 3 strain HPIV3/Seattle/USA/10I9/2010	Human respirovirus 3 (Human parainfluenzavirus 3)	Human Parainfluenzavirus 3	HPIV-3 (Human respirovirus 3)	neg	Human respirovirus 3	HPIV	Human Parainfluenza virus 3	Human respirovirus 3	Human respirovirus 3	Human parainfluenzavirus 3	Human respirovirus 3
cs063 (mixed infection but only main pathogen scored for this purpose)	Human coronavirus NL63	Human coronavirus NL63 isolate Amsterdam 496; 99.9% Sequence Ident. GenBank DQ445912.1	Human coronavirus NL63	Human coronavirus NL63	Human coronavirus NL63	hu cov nl63	Human coronavirus NL63	Human coronavirus NL63	Human coronavirus NL63	Human coronavirus NL63	Human coronavirus NL63	Alphacoronavirus NL63	Human coronavirus NL63
cs080	Human coronavirus HKU1	Human coronavirus HKU1 strain HKU1/human/USA/HKU1-15/2009, 99.9% sequence ident. Genbank KF686344.1	Human coronavirus HKU1	Human coronavirus HKU1	Human coronavirus HKU1	Human coronavirus HKU1	Human coronavirus HKU1	HKU1	Human coronavirus HKU1	HKU1	Human coronavirus HKU1	Betacoronavirus HKU1	Human coronavirus HKU1
cs106	Human coronavirus NL63	Human coronavirus NL63 strain NL63/DEN/2005/232, 99.9% Sequence Id. ; GenBank entry JQ765569.1	Human coronavirus NL63	Human coronavirus NL63	Human coronavirus NL63	Human coronavirus NL63	Human coronavirus NL63	Human coronavirus NL63	Human Coronavirus NL63	Human coronavirus NL63	Human coronavirus NL 63	Alphacoronavirus NL63	Human coronavirus NL63
gosh1	Mumps rubulavirus	Mumps virus genotype A isolate MuVJL5-London, 100% sequence Id. GenBank KX223397.1	Mumps rubulavirus	Mumps orthorubulavirus	Mumps rubulavirus	Rubulavirus	Mumps	Mumps virus genotype A	Mumps virus	Mumps rubulavirus	Mumps rubulavirus	Rubulavirus, mumps virus	Mumps rubulavirus
gosh2	Betacoronavirus 1	Human coronavirus OC43 strain HCoV-OC43/UK/London/2011; 100% Sequence Id. GenBank KU131570.1	CoV OC43	Human coronavirus OC43	Human coronavirus OC43 (Betacoronavirus 1)	Betacoronavirus 1 ("subtyping tool for Betacoronavirus 1 not available")	Human coronavirus OC43	Human coronavirus OC43	Human coronavirus OC43	Betacoronavirus 1	Betacoronavirus 1	human betacoronavirus OC43	Betacoronavirus 1
gosh3	Mamastrovirus 9	Astrovirus VA1/HMO-C isolate HMO-CLondon1, 99.87% Seq. Id. Genbank: KJ920196.1	Astrovirus VA1/HMO-C	Astrovirus AV1 (Mamastrovirus 9)	Astrovirus VA1 (Mamastrovirus 9)	mamastrovirus 9	Astrovirus VA1	error	Astrovirus VA1/HMO-C	Mammastrovirus 9	error	Human Astrovirus	Mamastrovirus 9

### Sheet: SuppS4 Additional findings
Supplementary table 4. Additional viral findings reported for each pipeline per sample. Highlighted are viruses with negative PCR results available.
Reporting of non-pathogenic viruses by the participants was only optional. EAV and PHHV spiked internal control hits and positive PCR target viruses were excluded from this table.
Number of reads as reported (not normalized) and % genome coverage (if available) are shown.
	cs001	cs10	Cs14	cs19	cs21	cs32	cs54	Cs63	Cs80	Cs106	Gosh1	gosh2	gosh3	Number of additional viral mNGS hits with negative PCR reprsult (FP* see manuscript text for comments e.g. on index hopping)	TP (viral mNGS hits with positive PCR result, mixed infections counted as double, out of 15 positive PCRs)	FN (number of PCR-positive hits not reported by mNGS)	Total mNGS hits with PCR data available (TP+FP)	Positive predictive value (PPV) [%]	Sensitivity [%], hit level
	CSF	CSF	NP swab	CSF	Plasma	CSF	NP swab	BAL	Nasal washing	NP swab	Brain biopsy	Brain biopsy	Brain biopsy
	CAP	CAP				CAP
	Enterovirus	EBV	Inf-A	HHV-6	Adeno-virus	HHV-6	PIV-3	CoV-NL63	HKU-1	CoV-NL63	Mumps	CoV-OC43	Astrovirus VA1
					EBV			HKU-1
Centrifuge	Feline leukemia virus 147	RD114 retrovirus: 1393	none	none	none	none	none	none	Human polyomavirus 3: 30	none	none	none	none	0	14	1	14	100	93.3333
	RD114 retrovirus 107	Hardy-Zuckerman feline sarcoma virus: 246
	Human mastadenovirus C 65	Feline leukemia virus: 126
		*Rotavirus A: 508
		Not meeting reporting criteria: Pestivirus H: 454, Varroa destructor virus 1: 93, Influenza A virus: 41, Israeli acute paralysis virus: 36
DAMIAN	none	Rotavirus A: 36 (2%)	none	none	none	none	none	none	KiPyV: 6	none	none	none	none	0	12	3	12	100	80
									TTV: 44
DIAMOND	none	Rotavirus A: 1585 (9%)	none	none	none	none	none	none	HRV-C: 4 (5,3%)	none	none	none	none	1	13	2	14	92.8571	86.6667
									TTV 66
									Human PyV 3: 7
DNAstar	Mastadenovirus C: 15 (0,62%)	Rotavirus A 101 (2%)	CoV-NL63: 1 (0,55%)	BVDV 3 and 1	none	BVDV 3: 6 (FBS contaminant)	HRV-C: 2 (2,94%)	none	HRV-C: 9 (13,2)	CoV-OC43: 5 (1,8%)	none	none	none	6	15	0	21	71.4286	100
	hMPV: 15 (9%)		PIV-4: 7 (2,6%)	(typical FBS contaminant)			Pepino mosaic virus: 11 (12,8%)		PyV 3: 41 (37%)	Merkel cell PyV: 10 (11,8%
	HHV6A: 1		HRV-C 3: 2 (1,8%)
FEVIR	none	Rotavirus A, 54 (3164nt)	PIV-4a: 2 (302nt)	none	none	none	none	none	HRV-C: 2 (302nt)	Merkel cell PyV: 5 (579nt)	none	none	none	2	15	0	17	88.2353	100
		Feline leukemia virus, 4							PyV 3: 12 (1439nt)
Genome Detective	Not meeting reporting criteria: RD114 retrovirus 176 (2,7%), Human mastadenovirus C: 112 (0,5%), Human metapneumovirus: 20 (3%)	RD114 retrovirus: 2102 (27,85%)	none	none	Not meeting reporting criteria: Feline leukemia virus: 2 (2,15%)	Not meeting reporting criteria: Feline leukemia virus 307 (3%), Pestivirus H: 13 (1,56%), Citrus endogenous pararetrovirus: 13 (5,8%), RD114 retrovirus: 2 (1,5%)	none	none	Human polyomavirus 3: 22 (13%)	Merkel cell PyV: 6 (4,5%)	Not meeting reporting criteria: Human immunodeficiency virus 1: 6 (0,68%)	Not meeting reporting criteria: Avian endogenous retrovirus EAV-HP: 2 (2,79%)	none	0	13	2	13	100	86.6667
		Not meeting reporting criteria: Rotavirus A: 735 (32,4%, one genome region)							Not meeting reporting criteria: Squirrel monkey retrovirus: 20 (5,6%), Torque teno virus 19: 16 (6,88%), Torque teno virus 23: 3 (7,36%), Rhinovirus C: 2 (3,21%
		*Rotavirus A: 735 (32,4%)
		Not meeting reporting criteria: Influenza A virus: 82 (4,88%), Varroa destructor virus 1: 72 (1%), Israeli acute paralysis virus: 70 (1%), Sacbrood virus 54 (1%), Human mastadenovirus C: 14 (0,2%)
Jovian	none	Rotavirus 1534 (10%)	none	none	none	none	none	none	PyV-3: 7	none	none	none	none	0	12	3	12	100	80
		BVDV 3, 210							TTV: 59
MetaMIC	none	none	none	none	none	none	none	none	none	none	none	none	error	0	12	3	12	100	80
metaMix	none	Rotavirus A 3101	none	none	none	none	none	none	KI polyomavirus: 48	none	none	none	none	0	15	0	15	100	100
		RD114 retrovirus 1407
		feline leukemia virus 1406
		Bovine viral diarrhea virus 3: 974
	Not meeting reporting criteria: Feline leukemia virus: 282, RD114 retrovirus: 173	Not meeting reporting criteria: Bovine viral diarrhea virus 1: 361, Deformed wing virus 142, Israeli acute paralysis virus: 72, Sacbrood virus 54	Not meeting reporting criteria Dengue Virus 4: 18			Not meeting reporting criteria: Human herpesvirus 6A 152, Feline leukemia virus 156, Bovine viral diarrhea virus 3: 12	Not meeting reporting criteria: Dengue virus 4: 148, Pepino mosaic virus: 22	Not meeting reporting criteria: HKU-1: 11	Not meeting reporting criteria: Dengue Virus 4: 370, Bovine coronavirus: 24	Not meeting reporting criteria: Dengue virus 4: 324
One Codex	none	none	none	none	none	none	none	none	none	none	none	none	none	0	12	3	12	100	80
RIEMS	Human metapneunomvirus: 26	none	none	none	none	none	HRV-C: 2	none	none	HRV: 4	none	none	herpesvirus: 390	3	13	2	16	81.25	86.6667
										INF-B: 2
Taxonomer	none	ORF virus: 173	Dengue virus 3	none	none	ORF virus: 39	Dengue virus 3	none	none	Dengue virus 3	none	none	human herpesvirus 6A: 46 (0,6%), Roseolovirus 82 (1.5%)	0	13	2	13	100	86.6667
						Mammalian gammaretrovirus group: 100
VirMet	Human metapneumovirus: 21 (0,4%)	none	Rubulavirus (PIV-4): 6 (0,35%)	none	none	none	none	none	Human polyomavirus 3: 31 (18.52%)	Human polyomavirus 5: 7 (2,75%)	none	none	none	1	14	1	15	93.3333	93.3333
		*Rotavirus was detected in the negative run control
